# Digital ethnicity data in population-wide electronic health records in England: a description of completeness, coverage, and granularity of diversity

**DOI:** 10.1101/2022.11.11.22282217

**Authors:** Marta Pineda-Moncusí, Freya Allery, Antonella Delmestri, Thomas Bolton, John Nolan, Johan Thygesen, Alex Handy, Amitava Banerjee, Spiros Denaxas, Christopher Tomlinson, Alastair K Denniston, Cathie Sudlow, Ashley Akbari, Angela Wood, Gary S Collins, Irene Petersen, Kamlesh Khunti, Daniel Prieto-Alhambra, Sara Khalid, the CVD-COVID-UK/COVID-IMPACT Consortium

## Abstract

**Background:** The link between ethnicity and healthcare inequity, and the urgency for better data is well-recognised. This study describes ethnicity data in nation-wide electronic health records in England, UK.

**Methods:** We conducted a retrospective cohort study using de-identified person-level records for the England population available in the National Health Service (NHS) Digital trusted research environment. Primary care records (GDPPR) were linked to hospital and national mortality records. We assessed completeness, consistency, and granularity of ethnicity records using all available SNOMED-CT concepts for ethnicity and NHS ethnicity categories.

**Findings:** From 61.8 million individuals registered with a primary care practice in England, 51.5 (83.3%) had at least one ethnicity record in GDPPR, increasing to 93·9% when linked with hospital records. Approximately 12·0% had at least two conflicting ethnicity codes in primary care records. Women were more likely to have ethnicity recorded than men. Ethnicity was missing most frequently in individuals from 18 to 39 years old and in the southern regions of England. Individuals with an ethnicity record had more comorbidities recorded than those without. Of 489 SNOMED-CT ethnicity concepts available, 255 were used in primary care records. Discrepancies between SNOMED-CT and NHS ethnicity categories were observed, specifically within “Other-” ethnicity groups.

**Interpretation:** More than 250 ethnicity sub-groups may be found in health records for the English population, although commonly categorised into “White”, “Black”, “Asian”, “Mixed”, and “Other”. One in ten individuals do not have ethnicity information recorded in primary care or hospital records. SNOMED-CT codes represent more diversity in ethnicity groups than the NHS ethnicity classification. Improved recording of self-reported ethnicity at first point-of-care and consistency in ethnicity classification across healthcare settings can potentially improve the accuracy of ethnicity in research and ultimately care for all ethnicities.

**Funding:** British Heart Foundation Data Science Centre led by Health Data Research UK.

**Research in context:** *Evidence before this study:* Ethnicity has been highlighted as a significant factor in the disproportionate impact of SARS-CoV-2 infection and mortality. Better knowledge of ethnicity data recorded in real clinical practice is required to improve health research and ultimately healthcare. We searched PubMed from database inception to 14^th^ July 2022 for publications using the search terms “ethnicity” and “electronic health records” or “EHR,” without language restrictions. 228 publications in 2019, before the COVID-19 pandemic, and 304 publications between 2020 and 2022 were identified. However, none of these publications used or reported any of over 400 available SNOMED-CT concepts for ethnicity to account for more granularity and diversity than captured by traditional high-level classification limited to 5 to 9 ethnicity groups.

*Added value of this study:* We provide a comprehensive study of the largest collection of ethnicity records from a national-level electronic health records trusted research environment, exploring completeness, consistency, and granularity. This work can serve as a data resource profile of ethnicity from routinely-collected EHR in England.

*Implications of all the available evidence:* To achieve equity in healthcare, we need to understand the differences between individuals, as well as the influence of ethnicity both on health status and on health interventions, including variation in the behaviour of tests and therapies. Thus, there is a need for measurements, thresholds, and risk estimates to be tailored to different ethnic groups. This study presents the different medical concepts describing ethnicity in routinely collected data that are readily available to researchers and highlights key elements for improving their accuracy in research. We aim to encourage researchers to use more granular ethnicity than the than typical approaches which aggregate ethnicity into a limited number of categories, failing to reflect the diversity of underlying populations. Accurate ethnicity data will lead to a better understanding of individual diversity, which will help to address disparities and influence policy recommendations that can translate into better, fairer health for all.
