## Supplementary material for "Digital ethnicity data in population-wide electronic health records in England: a description of completeness, coverage, and granularity of diversity": Appendix SNOMED diversity.xlsx

### Sheet: Sheet1
SNOMED_conceptId_description	PrimaryCode	race/ethnicity combined	religion	country/location	other	language	settled/traveller	Census: 0, 2001 or 2011	NMO	finding, ethnic group, racial group, situation,
British or mixed British - ethnic category 2001 census (finding)	A	0	0	1	0	0	0	2001	0	finding
White British - ethnic category 2001 census (finding)	A	1	0	1	0	0	0	2001	0	finding
White British (ethnic group)	A	1	0	1	0	0	0	0	0	ethnic group
Other White background - ethnic category 2001 census (finding)	C	1	0	0	0	0	0	2001	0	finding
White: English or Welsh or Scottish or Northern Irish or British - England and Wales ethnic category 2011 census (finding)	A	1	0	1	0	1	0	2011	0	finding
Indian or British Indian - ethnic category 2001 census (finding)	H	0	0	1	0	0	0	2001	0	finding
White - ethnic group (ethnic group)	C	1	0	0	0	0	0	0	0	ethnic group
Pakistani or British Pakistani - ethnic category 2001 census (finding)	J	0	0	1	0	0	0	2001	0	finding
Ethnic category not stated - 2001 census (finding)	Z	0	0	0	1	0	0	2001	0	finding
English - ethnic category 2001 census (finding)	A	0	0	1	0	1	0	2001	0	finding
African - ethnic category 2001 census (finding)	N	0	0	1	0	0	0	2001	0	finding
Other Asian background - ethnic category 2001 census (finding)	L	1	0	1	0	0	0	2001	0	finding
Chinese - ethnic category 2001 census (finding)	R	0	0	1	0	1	0	2001	0	finding
Other - ethnic category 2001 census (finding)	S	0	0	0	0	0	0	2001	0	finding
Bangladeshi or British Bangladeshi - ethnic category 2001 census (finding)	K	0	0	1	0	0	0	2001	0	finding
Caribbean - ethnic category 2001 census (finding)	M	0	0	1	0	0	0	2001	0	finding
Other White European or European unspecified or Mixed European - ethnic category 2001 census (finding)	C	1	0	1	0	0	0	2001	0	finding
Indian (racial group)	H	1	0	1	0	0	0	0	0	racial group
Other Mixed background - ethnic category 2001 census (finding)	G	1	0	0	0	0	0	2001	0	finding
Polish - ethnic category 2001 census (finding)	C	0	0	1	0	1	0	2001	0	finding
Black African (ethnic group)	N	1	0	1	0	0	0	0	0	ethnic group
White and Black Caribbean - ethnic category 2001 census (finding)	D	1	0	1	0	0	0	2001	0	finding
Race not stated (racial group)	Z	0	0	0	1	0	0	0	0	racial group
White and Asian - ethnic category 2001 census (finding)	F	1	0	1	0	0	0	2001	0	finding
Irish - ethnic category 2001 census (finding)	B	0	0	1	0	1	0	2001	0	finding
White: any other White background - England and Wales ethnic category 2011 census (finding)	C	1	0	0	0	0	0	2011	0	finding
White and Black African - ethnic category 2001 census (finding)	E	1	0	1	0	0	0	2001	0	finding
Refusal by patient to provide information about ethnic group (situation)	Z	0	0	0	1	0	0	0	0	situation
Pakistani (ethnic group)	J	1	0	1	0	0	0	0	0	ethnic group
Ethnic group not recorded (finding)	Z	0	0	0	1	0	0	0	0	finding
Other White or White unspecified - ethnic category 2001 census (finding)	C	1	0	0	0	0	0	2001	0	finding
Any other group - ethnic category 2001 census (finding)	S	0	0	0	0	0	0	2001	0	finding
Other Black background - ethnic category 2001 census (finding)	P	1	0	0	0	0	0	2001	0	finding
Black British - ethnic category 2001 census (finding)	P	1	0	0	0	0	0	2001	0	finding
Arab - ethnic category 2001 census (finding)	W	1	0	1	0	0	0	2001	0	finding
Other Asian ethnic group (ethnic group)	L	1	0	1	0	0	0	0	0	ethnic group
Black Caribbean (ethnic group)	M	1	0	1	0	0	0	0	0	ethnic group
Asian or Asian British: Indian - England and Wales ethnic category 2011 census (finding)	H	1	0	1	0	0	0	2011	0	finding
White Irish - ethnic category 2001 census (finding)	B	1	0	1	0	1	0	2001	0	finding
Asian or Asian British: Pakistani - England and Wales ethnic category 2011 census (finding)	J	1	0	1	0	0	0	2011	0	finding
Baltic States (Estonian or Latvian or Lithuanian) - ethnic category 2001 census (finding)	C	0	0	1	0	0	0	2001	0	finding
Turkish - ethnic category 2001 census (finding)	S	0	0	1	0	0	0	2001	0	finding
British Asian - ethnic category 2001 census (finding)	L	1	0	1	0	0	0	2001	0	finding
Sri Lankan - ethnic category 2001 census (finding)	L	0	0	1	0	0	0	2001	0	finding
Chinese (ethnic group)	R	1	0	1	0	1	0	0	0	ethnic group
Italian - ethnic category 2001 census (finding)	C	0	0	1	0	1	0	2001	0	finding
Romanian (ethnic group)	C	1	0	1	0	1	0	0	0	ethnic group
Somali - ethnic category 2001 census (finding)	N	0	0	1	0	1	0	2001	0	finding
Other Asian or Asian unspecified - ethnic category 2001 census (finding)	L	1	0	1	0	0	0	0	0	finding
White Irish (ethnic group)	B	1	0	1	0	1	0	0	0	ethnic group
Asian - ethnic group (ethnic group)	L	1	0	1	0	0	0	0	0	ethnic group
Bangladeshi (ethnic group)	K	0	0	1	0	0	0	0	0	ethnic group
Black or African or Caribbean or Black British: African - England and Wales ethnic category 2011 census (finding)	N	1	0	1	0	0	0	2011	0	finding
Asian or Asian British: any other Asian background - England and Wales ethnic category 2011 census (finding)	L	1	0	1	0	0	0	2011	0	finding
Other ethnic group: any other ethnic group - England and Wales ethnic category 2011 census (finding)	S	0	0	0	0	0	0	2011	0	finding
Gypsy/Romany - ethnic category 2001 census (finding)	T	0	0	0	0	0	traveller	2001	0	finding
Black British (ethnic group)	P	1	0	0	0	0	0	0	0	ethnic group
Other mixed White - ethnic category 2001 census (finding)	C	1	0	0	0	0	0	2001	0	finding
Filipino - ethnic category 2001 census (finding)	L	0	0	1	0	0	0	2001	0	finding
Iranian - ethnic category 2001 census (finding)	S	0	0	1	0	0	0	2001	0	finding
Nigerian - ethnic category 2001 census (finding)	N	0	0	1	0	0	0	2001	0	finding
Caucasian (racial group)	C	1	0	0	0	0	0	0	0	racial group
Middle Eastern (excluding Israeli, Iranian and Arab) - ethnic category 2001 census (finding)	S	0	0	1	0	0	0	2001	0	finding
Other European (NMO) (ethnic group)	C	0	0	1	0	0	0	0	NMO	ethnic group
South and Central American - ethnic category 2001 census (finding)	S	0	0	1	0	0	0	2001	0	finding
Other white British ethnic group (ethnic group)	A	1	0	1	0	0	0	0	0	ethnic group
Greek - ethnic category 2001 census (finding)	C	0	0	1	0	1	0	2001	0	finding
Asian and Chinese - ethnic category 2001 census (finding)	S	1	0	1	0	0	0	2001	0	finding
Albanian - ethnic category 2001 census (finding)	C	0	0	1	0	1	0	2001	0	finding
Other ethnic, mixed origin (ethnic group)	G	1	0	0	0	0	0	0	0	ethnic group
Mixed multiple ethnic groups: any other Mixed or multiple ethnic background - England and Wales ethnic category 2011 census (finding)	G	1	0	0	0	0	0	2011	0	finding
Other Mixed or Mixed unspecified - ethnic category 2001 census (finding)	G	1	0	0	0	0	0	2001	0	finding
Jewish - ethnic category 2001 census (finding)	S	0	1	0	0	0	0	2001	0	finding
Other ethnic non-mixed (NMO) (ethnic group)	S	1	0	0	0	0	0	0	NMO	ethnic group
Kurdish - ethnic category 2001 census (finding)	S	0	0	1	0	0	0	2001	0	finding
Traveller - ethnic category 2001 census (finding)	T	0	0	0	0	0	traveller	2001	0	finding
Other Black or Black unspecified - ethnic category 2001 census (finding)	P	1	0	0	0	0	0	2001	0	finding
Scottish - ethnic category 2001 census (finding)	A	0	0	1	0	0	0	2001	0	finding
Other ethnic, Asian/White origin (ethnic group)	F	1	0	0	0	0	0	0	0	ethnic group
White: Irish - England and Wales ethnic category 2011 census (finding)	B	1	0	1	0	1	0	2011	0	finding
Black Caribbean and White (ethnic group)	D	1	0	1	0	0	0	0	0	ethnic group
Latin American - ethnic category 2001 census (finding)	S	0	0	1	0	0	0	0	0	finding
Asian or Asian British: Chinese - England and Wales ethnic category 2011 census (finding)	R	1	0	1	0	1	0	2011	0	finding
Other Asian (NMO) (ethnic group)	L	1	0	1	0	0	0	0	NMO	ethnic group
Asian or Asian British: Bangladeshi - England and Wales ethnic category 2011 census (finding)	K	1	0	1	0	0	0	2011	0	finding
Black or African or Caribbean or Black British: Caribbean - England and Wales ethnic category 2011 census (finding)	M	1	0	1	0	0	0	2011	0	finding
Cornish - ethnic category 2001 census (finding)	A	0	0	1	0	0	0	2001	0	finding
Vietnamese - ethnic category 2001 census (finding)	L	0	0	1	0	1	0	2001	0	finding
Other black ethnic group (ethnic group)	P	1	0	0	0	0	0	0	0	ethnic group
Nepali (ethnic group)	L	1	0	1	0	1	0	0	0	ethnic group
Mixed multiple ethnic groups: White and Black Caribbean - England and Wales ethnic category 2011 census (finding)	D	1	0	1	0	0	0	2011	0	finding
Mixed multiple ethnic groups: White and Asian - England and Wales ethnic category 2011 census (finding)	F	1	0	0	0	0	0	2011	0	finding
Other ethnic, other mixed origin (ethnic group)	G	1	0	0	0	0	0	0	0	ethnic group
Other ethnic group: Arab - England and Wales ethnic category 2011 census (finding)	W	1	0	1	0	0	0	2011	0	finding
Greek Cypriot - ethnic category 2001 census (finding)	C	0	0	1	0	1	0	2001	0	finding
Black or African or Caribbean or Black British: other Black or African or Caribbean background - England and Wales ethnic category 2011 census (finding)	P	1	0	0	0	0	0	2011	0	finding
Black African and White (ethnic group)	E	1	0	1	0	0	0	0	0	ethnic group
North African - ethnic category 2001 census (finding)	N	0	0	1	0	0	0	2001	0	finding
Mixed Asian - ethnic category 2001 census (finding)	G	1	0	1	0	0	0	2001	0	finding
Black and White - ethnic category 2001 census (finding)	G	1	0	0	0	0	0	2001	0	finding
Commonwealth of (Russian) Independent States - ethnic category 2001 census (finding)	C	0	0	1	0	0	0	2001	0	finding
Japanese - ethnic category 2001 census (finding)	L	0	0	1	0	1	0	2001	0	finding
Muslim - ethnic category 2001 census (finding)	S	0	1	0	0	0	0	2001	0	finding
Welsh - ethnic category 2001 census (finding)	A	1	0	1	0	0	0	2001	0	finding
Punjabi - ethnic category 2001 census (finding)	L	1	0	1	0	0	0	2001	0	finding
Bulgarian (ethnic group)	C	0	0	1	0	1	0	0	0	ethnic group
Portuguese (ethnic group)	C	0	0	1	0	1	0	0	0	ethnic group
Turkish Cypriot - ethnic category 2001 census (finding)	S	1	0	1	0	0	0	2001	0	finding
Black - ethnic group (ethnic group)	P	1	0	0	0	0	0	0	0	ethnic group
Asian or Asian British: Indian - Northern Ireland ethnic category 2011 census (finding)	H	1	0	1	0	0	0	2011	0	finding
Mixed Black - ethnic category 2001 census (finding)	G	1	0	0	0	0	0	2001	0	finding
Black - other, mixed (ethnic group)	G	1	0	0	0	0	0	0	0	ethnic group
Mixed multiple ethnic groups: White and Black African - England and Wales ethnic category 2011 census (finding)	E	1	0	1	0	0	0	2011	0	finding
Black, other, non-mixed origin (ethnic group)	P	1	0	0	0	0	0	0	0	ethnic group
Tamil - ethnic category 2001 census (finding)	L	1	0	1	0	1	0	2001	0	finding
White Scottish (ethnic group)	A	1	0	1	0	0	0	0	0	ethnic group
Chinese and White - ethnic category 2001 census (finding)	S	1	0	1	0	1	0	2001	0	finding
Moroccan - ethnic category 2001 census (finding)	S	0	0	1	0	0	0	2001	0	finding
Multi-ethnic islands: Mauritian or Seychellois or Maldivian or St Helena - ethnic category 2001 census (finding)	L	0	0	1	0	0	0	2001	0	finding
Kosovan - ethnic category 2001 census (finding)	C	0	0	1	0	0	0	2001	0	finding
East African Asian - ethnic category 2001 census (finding)	L	1	0	1	0	0	0	2001	0	finding
Slovak (ethnic group)	C	1	0	1	0	1	0	0	0	ethnic group
White: other British - Scotland ethnic category 2011 census (finding)	A	1	0	1	0	0	0	2011	0	finding
Malaysian - ethnic category 2001 census (finding)	L	0	0	1	0	0	0	2001	0	finding
Black and Asian - ethnic category 2001 census (finding)	G	1	0	0	0	0	0	2001	0	finding
Hindu - ethnic category 2001 census (finding)	L	0	1	0	0	1	0	2001	0	finding
Mixed ethnic census group (ethnic group)	G	1	0	0	0	0	0	0	0	ethnic group
Sikh - ethnic category 2001 census (finding)	L	0	1	0	0	0	0	2001	0	finding
Cypriot (part not stated) - ethnic category 2001 census (finding)	A	1	0	1	0	0	0	2001	0	finding
Turkish/Turkish Cypriot (NMO) (ethnic group)	S	1	0	1	0	0	0	0	NMO	ethnic group
N African Arab/Iranian (NMO) (ethnic group)	S	0	0	1	0	0	0	0	NMO	ethnic group
Other Black - Black/White orig (ethnic group)	G	1	0	0	0	0	0	0	0	ethnic group
Mixed Irish and other White - ethnic category 2001 census (finding)	C	1	0	1	0	0	0	2001	0	finding
Other ethnic, mixed white origin (ethnic group)	G	1	0	0	0	0	0	0	0	ethnic group
Afro-Caribbean (ethnic group)	M	1	0	1	0	0	0	0	0	ethnic group
Black or African or Caribbean or Black British: African - Northern Ireland ethnic category 2011 census (finding)	N	1	0	1	0	0	0	2011	0	finding
Czech (ethnic group)	C	1	0	1	0	1	0	0	0	ethnic group
Northern Irish - ethnic category 2001 census (finding)	C	1	0	1	0	1	0	2001	0	finding
Turkish (NMO) (ethnic group)	S	1	0	1	0	0	0	0	NMO	ethnic group
Mixed racial group (racial group)	G	1	0	0	0	0	0	0	0	racial group
Black Caribbean/West India/Guyana (ethnic group)	M	1	0	1	0	0	0	0	0	ethnic group
Vietnamese (ethnic group)	L	1	0	1	0	0	0	0	0	ethnic group
Unknown racial group (racial group)	Z	0	0	0	1	0	0	0	0	racial group
Caribbean Asian - ethnic category 2001 census (finding)	L	1	0	1	0	0	0	2001	0	finding
Other republics which made up the former Yugoslavia - ethnic category 2001 census (finding)	C	0	0	1	0	0	0	2001	0	finding
Asian or Asian British: Pakistani - Northern Ireland ethnic category 2011 census (finding)	J	1	0	1	0	0	0	2011	0	finding
White: Polish - Scotland ethnic category 2011 census (finding)	C	1	0	1	0	1	0	2011	0	finding
Slovak Roma (ethnic group)	C	1	0	1	0	1	roma	0	0	ethnic group
Indian sub-continent (NMO) (ethnic group)	H	1	0	1	0	0	0	0	NMO	ethnic group
Irish Traveller - ethnic category 2001 census (finding)	T	0	0	1	0	0	traveller	2001	0	finding
Croatian - ethnic category 2001 census (finding)	C	0	0	1	0	1	0	2001	0	finding
Black - other African country (ethnic group)	N	1	0	1	0	0	0	0	0	ethnic group
Hungarian Roma (ethnic group)	C	1	0	1	0	1	roma	0	0	ethnic group
Mixed multiple ethnic groups: White and Black Caribbean - Northern Ireland ethnic category 2011 census (finding)	D	1	0	1	0	0	0	2011	0	finding
Other ethnic, Black/White origin (ethnic group)	G	1	0	0	0	0	0	0	0	ethnic group
Greek/Greek Cypriot (NMO) (ethnic group)	C	1	0	1	0	1	0	0	NMO	ethnic group
Serbian - ethnic category 2001 census (finding)	C	0	0	1	0	1	0	2001	0	finding
Arabs (ethnic group)	W	1	0	0	0	0	0	0	0	ethnic group
Mixed multiple ethnic groups: White and Asian - Northern Ireland ethnic category 2011 census (finding)	F	1	0	0	0	0	0	2011	0	finding
South East Asian (ethnic group)	L	1	0	1	0	0	0	0	0	ethnic group
Iranian (NMO) (ethnic group)	S	0	0	1	0	0	0	0	NMO	ethnic group
White: Gypsy or Irish Traveller - England and Wales ethnic category 2011 census (finding)	T	1	0	1	0	0	traveller	2011	0	finding
White: any other White ethnic group - Scotland ethnic category 2011 census (finding)	C	1	0	0	0	0	0	2011	0	finding
Black - other Asian (ethnic group)	L	1	0	0	0	0	0	0	0	ethnic group
Israeli - ethnic category 2001 census (finding)	S	0	0	1	0	0	0	2001	0	finding
Kashmiri - ethnic category 2001 census (finding)	L	0	0	1	0	1	0	2001	0	finding
Other African countries (NMO) (ethnic group)	N	0	0	1	0	0	0	0	NMO	ethnic group
Asian or Asian British: any other Asian background - Northern Ireland ethnic category 2011 census (finding)	L	1	0	1	0	0	0	2011	0	finding
Koreans (ethnic group)	L	1	0	1	0	1	0	0	0	ethnic group
British ethnic minority specified (NMO) (ethnic group)	S	1	0	1	0	0	0	0	NMO	ethnic group
Bosnian - ethnic category 2001 census (finding)	C	0	0	1	0	1	0	2001	0	finding
Asian or Asian Scottish or Asian British: Indian, Indian Scottish or Indian British - Scotland ethnic category 2011 census (finding)	H	1	0	1	0	0	0	2011	0	finding
Yemeni (ethnic group)	L	1	0	1	0	0	0	0	0	ethnic group
Other Black - Black/Asian orig (ethnic group)	G	1	0	0	0	0	0	0	0	ethnic group
North African Arab (NMO) (ethnic group)	S	0	0	1	0	0	0	0	NMO	ethnic group
Black N African/Arab/Iranian (ethnic group)	P	1	0	1	0	0	0	0	0	ethnic group
Mixed multiple ethnic groups: White and Black African - Northern Ireland ethnic category 2011 census (finding)	E	1	0	1	0	0	0	2011	0	finding
Asian or Asian British: Bangladeshi - Northern Ireland ethnic category 2011 census (finding)	K	1	0	1	0	0	0	2011	0	finding
Greek (NMO) (ethnic group)	C	0	0	1	0	1	0	0	NMO	ethnic group
Irish (NMO) (ethnic group)	B	0	0	1	0	1	0	0	NMO	ethnic group
Black or African or Caribbean or Black British: other Black or African or Caribbean background - Northern Ireland ethnic category 2011 census (finding)	P	1	0	0	0	0	0	2011	0	finding
Romanian Roma (ethnic group)	T	1	0	1	0	0	roma	0	0	ethnic group
Bloods (ethnic group)	S	1	0	0	0	0	0	0	0	ethnic group
Asian or Asian Scottish or Asian British: Pakistani, Pakistani Scottish or Pakistani British - Scotland ethnic category 2011 census (finding)	J	1	0	1	0	0	0	2011	0	finding
Sinhalese - ethnic category 2001 census (finding)	L	1	0	1	0	1	0	2001	0	finding
Greek Cypriot (NMO) (ethnic group)	C	1	0	1	0	1	0	0	NMO	ethnic group
Ethnicity not stated (finding)	Z	0	0	0	1	0	0	0	0	finding
Asian or Asian Scottish or Asian British: any other Asian group - Scotland ethnic category 2011 census (finding)	L	1	0	1	0	0	0	2011	0	finding
Turkish Cypriot (NMO) (ethnic group)	S	1	0	1	0	0	0	0	NMO	ethnic group
Gypsies (ethnic group)	S	1	0	0	0	0	0	0	0	ethnic group
African: African, African Scottish or African British - Scotland ethnic category 2011 census (finding)	N	0	0	1	0	0	0	2011	0	finding
Black West Indian (ethnic group)	M	1	0	0	0	0	0	0	0	ethnic group
British ethnic minority unspecified (NMO) (ethnic group)	S	1	0	1	0	0	0	0	NMO	ethnic group
Black and Chinese - ethnic category 2001 census (finding)	G	1	0	1	0	1	0	2001	0	finding
Mixed multiple ethnic groups: any other Mixed or multiple ethnic background - Northern Ireland ethnic category 2011 census (finding)	G	1	0	0	0	0	0	2011	0	finding
White: Scottish - Scotland ethnic category 2011 census (finding)	A	1	0	1	0	0	0	2011	0	finding
Black Indian sub-continent (ethnic group)	H	1	0	1	0	0	0	0	0	ethnic group
New Zealand ethnic groups (ethnic group)	S	0	0	1	0	0	0	0	0	ethnic group
African: any other African - Scotland ethnic category 2011 census (finding)	P	0	0	1	0	0	0	2011	0	finding
Irish traveller (ethnic group)	T	0	0	1	0	1	traveller	0	0	ethnic group
Black or African or Caribbean or Black British: Caribbean - Northern Ireland ethnic category 2011 census (finding)	M	1	0	1	0	0	0	2011	0	finding
New Zealand European (ethnic group)	S	0	0	1	0	0	0	0	0	ethnic group
E Afric Asian/Indo-Carib (NMO) (ethnic group)	L	1	0	1	0	0	0	0	NMO	ethnic group
Fijian (ethnic group)	S	0	0	1	0	1	0	0	0	ethnic group
Black Arab (ethnic group)	P	1	0	0	0	0	0	0	0	ethnic group
Buddhist - ethnic category 2001 census (finding)	S	0	1	1	0	0	0	2001	0	finding
Asian or Asian British: Chinese - Northern Ireland ethnic category 2011 census (finding)	R	1	0	1	0	1	0	2011	0	finding
Black North African (ethnic group)	P	1	0	1	0	0	0	0	0	ethnic group
Caribbean I./W.I./Guyana (NMO) (ethnic group)	M	0	0	1	0	0	0	0	NMO	ethnic group
Caribbean or Black: Caribbean, Caribbean Scottish or Caribbean British - Scotland ethnic category 2011 census (finding)	M	0	0	1	0	0	0	2011	0	finding
Other ethnic group: any other ethnic group - Northern Ireland ethnic category 2011 census (finding)	S	0	0	0	0	0	0	2011	0	finding
Roma (ethnic group)	T	1	0	0	0	0	roma	0	0	ethnic group
Black East African Asian/Indo-Caribbean (ethnic group)	L	1	0	1	0	0	0	0	0	ethnic group
Other ethnic group: Arab, Arab Scottish or Arab British - Scotland ethnic category 2011 census (finding)	W	1	0	1	0	0	0	2011	0	finding
Caribbean or Black: any other Black or Caribbean group - Scotland ethnic category 2011 census (finding)	P	1	0	1	0	0	0	2011	0	finding
Polish Roma (ethnic group)	T	1	0	1	0	1	roma	0	0	ethnic group
Japanese (ethnic group)	L	1	0	1	0	1	0	0	0	ethnic group
Asian or Asian Scottish or Asian British: Bangladeshi, Bangladeshi Scottish or Bangladeshi British - Scotland ethnic category 2011 census (finding)	K	1	0	1	0	0	0	2011	0	finding
East African Asian (NMO) (ethnic group)	L	1	0	1	0	0	0	0	NMO	ethnic group
Other ethnic group: Arab - Northern Ireland ethnic category 2011 census (finding)	W	1	0	1	0	0	0	2011	0	finding
Oriental (ethnic group)	L	1	0	1	0	0	0	0	0	ethnic group
White - Northern Ireland ethnic category 2011 census (finding)	A	1	0	0	0	0	0	2011	0	finding
West Indian (NMO) (ethnic group)	M	1	0	1	0	0	0	0	NMO	ethnic group
Caribbean or Black: Black, Black Scottish or Black British - Scotland ethnic category 2011 census (finding)	M	1	0	0	0	0	0	2011	0	finding
Black East African Asian (ethnic group)	L	1	0	1	0	0	0	0	0	ethnic group
Caribbean Island (NMO) (ethnic group)	M	0	0	1	0	0	0	0	NMO	ethnic group
Race: West indian (ethnic group)	M	1	0	0	0	0	0	0	0	ethnic group
Black Guyana (ethnic group)	M	1	0	1	0	0	0	0	0	ethnic group
Afro-Caucasian (ethnic group)	E	1	0	0	0	0	0	0	0	ethnic group
Other ethnic group: any other ethnic group - Scotland ethnic category 2011 census (finding)	S	0	0	0	0	0	0	2011	0	finding
Mixed or multiple ethnic groups: any Mixed or multiple ethnic group - Scotland ethnic category 2011 census (finding)	G	1	0	0	0	0	0	2011	0	finding
White: Irish - Scotland ethnic category 2011 census (finding)	B	1	0	1	0	1	0	2011	0	finding
Black Iranian (ethnic group)	P	1	0	1	0	1	0	0	0	ethnic group
Asian or Asian Scottish or Asian British: Chinese - Scotland ethnic category 2011 census (finding)	R	1	0	1	0	1	0	2011	0	finding
Czech Roma (ethnic group)	C	0	0	1	0	1	roma	0	0	ethnic group
Black Indo-Caribbean (ethnic group)	L	1	0	1	0	0	0	0	0	ethnic group
Bulgarian Roma (ethnic group)	C	0	0	1	0	1	roma	0	0	ethnic group
Indo-Caribbean (NMO) (ethnic group)	L	0	0	1	0	0	0	0	NMO	ethnic group
Guyana (NMO) (ethnic group)	M	0	0	1	0	0	0	0	NMO	ethnic group
New Zealand Maori (ethnic group)	S	1	0	1	0	1	0	0	0	ethnic group
Ulster Scots - ethnic category 2001 census (finding)	C	1	0	1	0	0	0	2001	0	finding
White: Gypsy or Irish Traveller - Scotland ethnic category 2011 census (finding)	T	1	0	0	0	0	traveller	2011	0	finding
Samoan (ethnic group)	S	0	0	1	0	1	0	0	0	ethnic group
Other European in New Zealand (ethnic group)	S	0	0	1	0	0	0	0	0	ethnic group
Tongan (ethnic group)	S	0	0	1	0	1	0	0	0	ethnic group
Cook Island Maori (ethnic group)	S	1	0	1	0	1	0	0	0	ethnic group
Irish Traveller - Northern Ireland ethnic category 2011 census (finding)	T	0	0	1	0	1	traveller	2011	0	finding
Tokelauan (ethnic group)	S	0	0	1	0	1	0	0	0	ethnic group
Ethnic group not given - patient refused (finding)	Z	0	0	0	1	0	0	0	0	finding
English (ethnic group)	A	0	0	1	0	1	0	0	0	ethnic group
Caucasian (ethnic group)	C	1	0	0	0	0	0	0	0	ethnic group
Niuean (ethnic group)	S	0	0	1	0	1	0	0	0	ethnic group
European (ethnic group)	C	0	0	1	0	0	0	0	0	ethnic group
Spaniards (ethnic group)	C	1	0	1	0	0	0	0	0	ethnic group
Indians (Hindi-speaking) (ethnic group)	H	0	0	1	0	1	0	0	0	ethnic group
	total=255	162	5	187	7	60	14	139	24	Finding
	(%)	0.635294	0.0196078	0.733333	0.027451	0.235294	0.054902	0.545098	0.0941176	144
								Having 2001		Ethnic group
								86		105
								Having 2011		Racial group
								53		5
										Situation (= refusal)
										1

### Sheet: Sheet2
n	this	used in maps code
731	Gypsies (ethnic group)	African: African, African Scottish or African British - Scotland ethnic category 2011 census (finding)
731	African: African, African Scottish or African British - Scotland ethnic category 2011 census (finding)	Gypsies (ethnic group)
20	Cook Island Maori (ethnic group)	Irish Traveller - Northern Ireland ethnic category 2011 census (finding)
20	Irish Traveller - Northern Ireland ethnic category 2011 census (finding)	Cook Island Maori (ethnic group)
1	Spaniards (ethnic group)	Indians (Hindi-speaking) (ethnic group)
1	Indians (Hindi-speaking) (ethnic group)	Spaniards (ethnic group)
