## Supplementary material for "Digital ethnicity data in population-wide electronic health records in England: a description of completeness, coverage, and granularity of diversity": Appendix SNOMED mapping.xlsx

### Sheet: Sheet1
DSS_KEY	SNOMED_conceptId	SNOMED_conceptId_description	Primary Code	Meaning primary code
2	92571000000102	Cornish - ethnic category 2001 census (finding)	A	A = British (White)
24	92791000000109	Cypriot (part not stated) - ethnic category 2001 census (finding)	A	A = British (White)
52	110761000000106	English - ethnic category 2001 census (finding)	A	A = British (White)
57	494131000000105	White British - ethnic category 2001 census (finding)	A	A = British (White)
58	494141000000101	White British - ethnic category 2001 census	A	A = British (White)
59	494151000000103	White British - ethnic category 2001 census	A	A = British (White)
77	92391000000108	British or mixed British - ethnic category 2001 census (finding)	A	A = British (White)
92	92541000000108	Scottish - ethnic category 2001 census (finding)	A	A = British (White)
93	92551000000106	Welsh - ethnic category 2001 census (finding)	A	A = British (White)
94	976631000000101	White: English or Welsh or Scottish or Northern Irish or British - England and Wales ethnic category 2011 census (finding)	A	A = British (White)
95	976641000000105	White: English or Welsh or Scottish or Northern Irish or British - England and Wales ethnic category 2011 census	A	A = British (White)
130	977351000000100	White - Northern Ireland ethnic category 2011 census (finding)	A	A = British (White)
131	977361000000102	White - Northern Ireland ethnic category 2011 census	A	A = British (White)
162	977911000000103	White: Scottish - Scotland ethnic category 2011 census (finding)	A	A = British (White)
163	977921000000109	White: Scottish - Scotland ethnic category 2011 census	A	A = British (White)
164	977931000000106	White: other British - Scotland ethnic category 2011 census (finding)	A	A = British (White)
165	977941000000102	White: other British - Scotland ethnic category 2011 census	A	A = British (White)
276	25804004	English (ethnic group)	A	A = British (White)
320	315236000	White British (ethnic group)	A	A = British (White)
349	401213008	White Scottish (ethnic group)	A	A = British (White)
350	401214002	Other white British ethnic group (ethnic group)	A	A = British (White)
60	494161000000100	White Irish - ethnic category 2001 census (finding)	B	B = Irish (White)
61	494171000000107	White Irish - ethnic category 2001 census	B	B = Irish (White)
62	494181000000109	White Irish - ethnic category 2001 census	B	B = Irish (White)
78	92401000000106	Irish - ethnic category 2001 census (finding)	B	B = Irish (White)
96	976651000000108	White: Irish - England and Wales ethnic category 2011 census (finding)	B	B = Irish (White)
97	976661000000106	White: Irish - England and Wales ethnic category 2011 census	B	B = Irish (White)
166	977951000000104	White: Irish - Scotland ethnic category 2011 census (finding)	B	B = Irish (White)
167	977961000000101	White: Irish - Scotland ethnic category 2011 census	B	B = Irish (White)
217	14999008	Welsh (ethnic group)	B	B = Irish (White)
245	186014006	Irish (NMO) (ethnic group)	B	B = Irish (White)
321	315237009	White Irish (ethnic group)	B	B = Irish (White)
1	92561000000109	Northern Irish - ethnic category 2001 census (finding)	C	C = Any other White background
25	93921000000101	Ulster Scots - ethnic category 2001 census (finding)	C	C = Any other White background
26	93931000000104	Greek - ethnic category 2001 census (finding)	C	C = Any other White background
27	93941000000108	Greek Cypriot - ethnic category 2001 census (finding)	C	C = Any other White background
29	93961000000109	Italian - ethnic category 2001 census (finding)	C	C = Any other White background
30	93981000000100	Kosovan - ethnic category 2001 census (finding)	C	C = Any other White background
31	93991000000103	Bosnian - ethnic category 2001 census (finding)	C	C = Any other White background
32	94001000000108	Croatian - ethnic category 2001 census (finding)	C	C = Any other White background
33	94011000000105	Other republics which made up the former Yugoslavia - ethnic category 2001 census (finding)	C	C = Any other White background
34	94021000000104	Mixed Irish and other White - ethnic category 2001 census (finding)	C	C = Any other White background
35	94031000000102	Other mixed White - ethnic category 2001 census (finding)	C	C = Any other White background
36	94041000000106	Other White European or European unspecified or Mixed European - ethnic category 2001 census (finding)	C	C = Any other White background
37	94051000000109	Other White or White unspecified - ethnic category 2001 census (finding)	C	C = Any other White background
67	88941000000100	Polish - ethnic category 2001 census (finding)	C	C = Any other White background
68	88951000000102	Baltic States (Estonian or Latvian or Lithuanian) - ethnic category 2001 census (finding)	C	C = Any other White background
69	88961000000104	Commonwealth of (Russian) Independent States - ethnic category 2001 census (finding)	C	C = Any other White background
70	88971000000106	Albanian - ethnic category 2001 census (finding)	C	C = Any other White background
71	88981000000108	Serbian - ethnic category 2001 census (finding)	C	C = Any other White background
79	92411000000108	Other White background - ethnic category 2001 census (finding)	C	C = Any other White background
100	976691000000100	White: any other White background - England and Wales ethnic category 2011 census (finding)	C	C = Any other White background
101	976701000000100	White: any other white background - England and Wales ethnic category 2011 census	C	C = Any other White background
170	978011000000101	White: Polish - Scotland ethnic category 2011 census (finding)	C	C = Any other White background
171	978021000000107	White: Polish - Scotland ethnic category 2011 census	C	C = Any other White background
172	978031000000109	White: any other White ethnic group - Scotland ethnic category 2011 census (finding)	C	C = Any other White background
173	978041000000100	White: any other white ethnic group - Scotland ethnic category 2011 census	C	C = Any other White background
201	10117001	Finns (ethnic group)	C	C = Any other White background
205	113169009	Armenians (ethnic group)	C	C = Any other White background
213	14045001	Caucasian (ethnic group)	C	C = Any other White background
214	14176005	Danes (ethnic group)	C	C = Any other White background
216	1451003	Greeks (ethnic group)	C	C = Any other White background
221	17095009	Norwegians (ethnic group)	C	C = Any other White background
225	18583004	Estonians (ethnic group)	C	C = Any other White background
226	185984009	White - ethnic group (ethnic group)	C	C = Any other White background
246	186017004	Other European (NMO) (ethnic group)	C	C = Any other White background
263	19434008	French (ethnic group)	C	C = Any other White background
285	270466006	Greek/Greek Cypriot (NMO) (ethnic group)	C	C = Any other White background
301	275599007	Greek (NMO) (ethnic group)	C	C = Any other White background
302	275600005	Greek Cypriot (NMO) (ethnic group)	C	C = Any other White background
307	28409002	Spaniards (ethnic group)	C	C = Any other White background
309	28562006	Poles (ethnic group)	C	C = Any other White background
310	286009	Czech (ethnic group)	C	C = Any other White background
313	29343004	Bulgarian (ethnic group)	C	C = Any other White background
330	31637002	Italians (ethnic group)	C	C = Any other White background
331	32045009	Georgians (ethnic group)	C	C = Any other White background
339	36329002	Slovak (ethnic group)	C	C = Any other White background
357	414152003	European (ethnic group)	C	C = Any other White background
369	445343003	Romanian (ethnic group)	C	C = Any other White background
370	45465003	Basques (ethnic group)	C	C = Any other White background
385	53460002	Serbs (ethnic group)	C	C = Any other White background
387	56056003	Belgians (ethnic group)	C	C = Any other White background
401	64693008	Hungarian (ethnic group)	C	C = Any other White background
408	68486007	Austrians (ethnic group)	C	C = Any other White background
422	718959005	Czech Roma (ethnic group)	C	C = Any other White background
424	718961001	Slovak Roma (ethnic group)	C	C = Any other White background
425	718962008	Bulgarian Roma (ethnic group)	C	C = Any other White background
426	718963003	Hungarian Roma (ethnic group)	C	C = Any other White background
432	72809004	Icelanders (ethnic group)	C	C = Any other White background
433	733078003	Ukrainian (ethnic group)	C	C = Any other White background
434	733446001	Canadian (ethnic group)	C	C = Any other White background
435	735001008	Scandinavian (ethnic group)	C	C = Any other White background
446	76574004	Swiss (ethnic group)	C	C = Any other White background
450	7695005	Germans (ethnic group)	C	C = Any other White background
454	80208004	Portuguese (ethnic group)	C	C = Any other White background
459	81403004	Swedes (ethnic group)	C	C = Any other White background
467	85163001	Russians (ethnic group)	C	C = Any other White background
483	9533000	Dutch (ethnic group)	C	C = Any other White background
485	413773004	Caucasian (racial group)	C	C = Any other White background
80	92421000000102	White and Black Caribbean - ethnic category 2001 census (finding)	D	D = White and Black Caribbean (Mixed)
102	976711000000103	Mixed multiple ethnic groups: White and Black Caribbean - England and Wales ethnic category 2011 census (finding)	D	D = White and Black Caribbean (Mixed)
103	976721000000109	Mixed multiple ethnic groups: white and black Caribbean - England and Wales ethnic category 2011 census	D	D = White and Black Caribbean (Mixed)
134	977391000000108	Mixed multiple ethnic groups: White and Black Caribbean - Northern Ireland ethnic category 2011 census (finding)	D	D = White and Black Caribbean (Mixed)
135	977401000000106	Mixed multiple ethnic groups: white and black Caribbean - Northern Ireland ethnic category 2011 census	D	D = White and Black Caribbean (Mixed)
328	315634007	Black Caribbean and White (ethnic group)	D	D = White and Black Caribbean (Mixed)
81	92431000000100	White and Black African - ethnic category 2001 census (finding)	E	E = White and Black African (Mixed)
104	976731000000106	Mixed multiple ethnic groups: White and Black African - England and Wales ethnic category 2011 census (finding)	E	E = White and Black African (Mixed)
105	976741000000102	Mixed multiple ethnic groups: white and black African - England and Wales ethnic category 2011 census	E	E = White and Black African (Mixed)
136	977411000000108	Mixed multiple ethnic groups: White and Black African - Northern Ireland ethnic category 2011 census (finding)	E	E = White and Black African (Mixed)
137	977421000000102	Mixed multiple ethnic groups: white and black African - Northern Ireland ethnic category 2011 census	E	E = White and Black African (Mixed)
329	315635008	Black African and White (ethnic group)	E	E = White and Black African (Mixed)
356	413466005	Afro-Caucasian (ethnic group)	E	E = White and Black African (Mixed)
82	92441000000109	White and Asian - ethnic category 2001 census (finding)	F	F = White and Asian (Mixed)
106	976751000000104	Mixed multiple ethnic groups: White and Asian - England and Wales ethnic category 2011 census (finding)	F	F = White and Asian (Mixed)
107	976761000000101	Mixed multiple ethnic groups: white and Asian - England and Wales ethnic category 2011 census	F	F = White and Asian (Mixed)
138	977431000000100	Mixed multiple ethnic groups: White and Asian - Northern Ireland ethnic category 2011 census (finding)	F	F = White and Asian (Mixed)
139	977441000000109	Mixed multiple ethnic groups: white and Asian - Northern Ireland ethnic category 2011 census	F	F = White and Asian (Mixed)
249	186021006	Other ethnic, Asian/White origin (ethnic group)	F	F = White and Asian (Mixed)
3	92581000000100	Black and Asian - ethnic category 2001 census (finding)	G	G = Any other Mixed background
4	92591000000103	Black and Chinese - ethnic category 2001 census (finding)	G	G = Any other Mixed background
7	92621000000100	Other Mixed or Mixed unspecified - ethnic category 2001 census (finding)	G	G = Any other Mixed background
8	92631000000103	Mixed Asian - ethnic category 2001 census (finding)	G	G = Any other Mixed background
17	92721000000106	Mixed Black - ethnic category 2001 census (finding)	G	G = Any other Mixed background
53	110771000000104	Black and White - ethnic category 2001 census (finding)	G	G = Any other Mixed background
83	92451000000107	Other Mixed background - ethnic category 2001 census (finding)	G	G = Any other Mixed background
108	976771000000108	Mixed multiple ethnic groups: any other Mixed or multiple ethnic background - England and Wales ethnic category 2011 census (finding)	G	G = Any other Mixed background
109	976781000000105	Mixed multiple ethnic groups: any other Mixed or Multiple ethnic background - England and Wales ethnic category 2011 census	G	G = Any other Mixed background
140	977551000000106	Mixed multiple ethnic groups: any other Mixed or multiple ethnic background - Northern Ireland ethnic category 2011 census (finding)	G	G = Any other Mixed background
141	977561000000109	Mixed multiple ethnic groups: any other Mixed or Multiple ethnic background - Northern Ireland ethnic category 2011 census	G	G = Any other Mixed background
174	978051000000102	Mixed or multiple ethnic groups: any Mixed or multiple ethnic group - Scotland ethnic category 2011 census (finding)	G	G = Any other Mixed background
175	978061000000104	Mixed or multiple ethnic groups: any Mixed or Multiple ethnic group - Scotland ethnic category 2011 census	G	G = Any other Mixed background
233	185998001	Black - other, mixed (ethnic group)	G	G = Any other Mixed background
234	185999009	Other Black - Black/White orig (ethnic group)	G	G = Any other Mixed background
235	186000006	Other Black - Black/Asian orig (ethnic group)	G	G = Any other Mixed background
247	186019001	Other ethnic, mixed origin (ethnic group)	G	G = Any other Mixed background
248	186020007	Other ethnic, Black/White origin (ethnic group)	G	G = Any other Mixed background
250	186022004	Other ethnic, mixed white origin (ethnic group)	G	G = Any other Mixed background
251	186023009	Other ethnic, other mixed origin (ethnic group)	G	G = Any other Mixed background
322	315239007	Mixed ethnic census group (ethnic group)	G	G = Any other Mixed background
486	414752008	Mixed racial group (racial group)	G	G = Any other Mixed background
51	110751000000108	Indian or British Indian - ethnic category 2001 census (finding)	H	H = Indian (Asian or Asian British)
110	976791000000107	Asian or Asian British: Indian - England and Wales ethnic category 2011 census (finding)	H	H = Indian (Asian or Asian British)
111	976801000000106	Asian or Asian British: Indian - England and Wales ethnic category 2011 census	H	H = Indian (Asian or Asian British)
142	977591000000103	Asian or Asian British: Indian - Northern Ireland ethnic category 2011 census (finding)	H	H = Indian (Asian or Asian British)
143	977601000000109	Asian or Asian British: Indian - Northern Ireland ethnic category 2011 census	H	H = Indian (Asian or Asian British)
178	978111000000100	Asian or Asian Scottish or Asian British: Indian, Indian Scottish or Indian British - Scotland ethnic category 2011 census (finding)	H	H = Indian (Asian or Asian British)
179	978121000000106	Asian or Asian Scottish or Asian British: Indian, Indian Scottish or Indian British - Scotland ethnic category 2011 census	H	H = Indian (Asian or Asian British)
231	185995003	Black Indian sub-continent (ethnic group)	H	H = Indian (Asian or Asian British)
236	186001005	Indian (East Indian) (ethnic group)	H	H = Indian (Asian or Asian British)
243	186012005	Indian sub-continent (NMO) (ethnic group)	H	H = Indian (Asian or Asian British)
358	414481008	Indian (racial group)	H	H = Indian (Asian or Asian British)
400	64483007	Indians (Hindi-speaking) (ethnic group)	H	H = Indian (Asian or Asian British)
84	92461000000105	Pakistani or British Pakistani - ethnic category 2001 census (finding)	J	J = Pakistani (Asian or Asian British)
112	976811000000108	Asian or Asian British: Pakistani - England and Wales ethnic category 2011 census (finding)	J	J = Pakistani (Asian or Asian British)
113	976821000000102	Asian or Asian British: Pakistani - England and Wales ethnic category 2011 census	J	J = Pakistani (Asian or Asian British)
144	977711000000100	Asian or Asian British: Pakistani - Northern Ireland ethnic category 2011 census (finding)	J	J = Pakistani (Asian or Asian British)
145	977721000000106	Asian or Asian British: Pakistani - Northern Ireland ethnic category 2011 census	J	J = Pakistani (Asian or Asian British)
176	978071000000106	Asian or Asian Scottish or Asian British: Pakistani, Pakistani Scottish or Pakistani British - Scotland ethnic category 2011 census (finding)	J	J = Pakistani (Asian or Asian British)
177	978081000000108	Asian or Asian Scottish or Asian British: Pakistani, Pakistani Scottish or Pakistani British - Scotland ethnic category 2011 census	J	J = Pakistani (Asian or Asian British)
237	186002003	Pakistani (ethnic group)	J	J = Pakistani (Asian or Asian British)
456	81035008	Pakistani (Urduspeakers) (ethnic group)	J	J = Pakistani (Asian or Asian British)
85	92471000000103	Bangladeshi or British Bangladeshi - ethnic category 2001 census (finding)	K	K = Bangladeshi (Asian or Asian British)
114	976831000000100	Asian or Asian British: Bangladeshi - England and Wales ethnic category 2011 census (finding)	K	K = Bangladeshi (Asian or Asian British)
115	976841000000109	Asian or Asian British: Bangladeshi - England and Wales ethnic category 2011 census	K	K = Bangladeshi (Asian or Asian British)
146	977731000000108	Asian or Asian British: Bangladeshi - Northern Ireland ethnic category 2011 census (finding)	K	K = Bangladeshi (Asian or Asian British)
147	977741000000104	Asian or Asian British: Bangladeshi - Northern Ireland ethnic category 2011 census	K	K = Bangladeshi (Asian or Asian British)
180	978171000000105	Asian or Asian Scottish or Asian British: Bangladeshi, Bangladeshi Scottish or Bangladeshi British - Scotland ethnic category 2011 census (finding)	K	K = Bangladeshi (Asian or Asian British)
181	978181000000107	Asian or Asian Scottish or Asian British: Bangladeshi, Bangladeshi Scottish or Banagaldeshi British - Scotland ethnic category 2011 census	K	K = Bangladeshi (Asian or Asian British)
238	186003008	Bangladeshi (ethnic group)	K	K = Bangladeshi (Asian or Asian British)
9	92641000000107	Punjabi - ethnic category 2001 census (finding)	L	L = Any other Asian background
10	92651000000105	Kashmiri - ethnic category 2001 census (finding)	L	L = Any other Asian background
11	92661000000108	East African Asian - ethnic category 2001 census (finding)	L	L = Any other Asian background
12	92671000000101	Tamil - ethnic category 2001 census (finding)	L	L = Any other Asian background
13	92681000000104	British Asian - ethnic category 2001 census (finding)	L	L = Any other Asian background
14	92691000000102	Caribbean Asian - ethnic category 2001 census (finding)	L	L = Any other Asian background
15	92701000000102	Other Asian or Asian unspecified - ethnic category 2001 census (finding)	L	L = Any other Asian background
20	92751000000101	Vietnamese - ethnic category 2001 census (finding)	L	L = Any other Asian background
21	92761000000103	Japanese - ethnic category 2001 census (finding)	L	L = Any other Asian background
22	92771000000105	Filipino - ethnic category 2001 census (finding)	L	L = Any other Asian background
23	92781000000107	Malaysian - ethnic category 2001 census (finding)	L	L = Any other Asian background
44	94121000000100	Multi-ethnic islands: Mauritian or Seychellois or Maldivian or St Helena - ethnic category 2001 census (finding)	L	L = Any other Asian background
46	94141000000107	Sikh - ethnic category 2001 census (finding)	L	L = Any other Asian background
54	110781000000102	Sinhalese - ethnic category 2001 census (finding)	L	L = Any other Asian background
56	110831000000107	Hindu - ethnic category 2001 census (finding)	L	L = Any other Asian background
63	86461000000107	Sri Lankan - ethnic category 2001 census (finding)	L	L = Any other Asian background
86	92481000000101	Other Asian background - ethnic category 2001 census (finding)	L	L = Any other Asian background
118	976871000000103	Asian or Asian British: any other Asian background - England and Wales ethnic category 2011 census (finding)	L	L = Any other Asian background
119	976881000000101	Asian or Asian British: any other Asian background - England and Wales ethnic category 2011 census	L	L = Any other Asian background
150	977771000000105	Asian or Asian British: any other Asian background - Northern Ireland ethnic category 2011 census (finding)	L	L = Any other Asian background
151	977781000000107	Asian or Asian British: any other Asian background - Northern Ireland ethnic category 2011 census	L	L = Any other Asian background
184	978211000000108	Asian or Asian Scottish or Asian British: any other Asian group - Scotland ethnic category 2011 census (finding)	L	L = Any other Asian background
185	978221000000102	Asian or Asian Scottish or Asian British: any other Asian group - Scotland ethnic category 2011 census	L	L = Any other Asian background
203	10432001	Onge (ethnic group)	L	L = Any other Asian background
209	12556008	Tamils (ethnic group)	L	L = Any other Asian background
211	1340002	Malays (ethnic group)	L	L = Any other Asian background
232	185996002	Black - other Asian (ethnic group)	L	L = Any other Asian background
244	186013000	Other Asian (NMO) (ethnic group)	L	L = Any other Asian background
259	186044009	South East Asian (ethnic group)	L	L = Any other Asian background
266	20449009	Javanese (ethnic group)	L	L = Any other Asian background
269	21993009	Indonesians (ethnic group)	L	L = Any other Asian background
274	24812003	Mongol (ethnic group)	L	L = Any other Asian background
277	26215007	South Asian Aborigine (ethnic group)	L	L = Any other Asian background
278	2688009	Tristan da Cunhans (ethnic group)	L	L = Any other Asian background
281	270462008	Black East African Asian/Indo-Caribbean (ethnic group)	L	L = Any other Asian background
284	270465005	E Afric Asian/Indo-Carib (NMO) (ethnic group)	L	L = Any other Asian background
292	275589002	Black East African Asian (ethnic group)	L	L = Any other Asian background
293	275590006	Black Indo-Caribbean (ethnic group)	L	L = Any other Asian background
299	275596000	East African Asian (NMO) (ethnic group)	L	L = Any other Asian background
300	275597009	Indo-Caribbean (NMO) (ethnic group)	L	L = Any other Asian background
305	27683006	Ainu (ethnic group)	L	L = Any other Asian background
308	2852001	Bhutanese (ethnic group)	L	L = Any other Asian background
311	28796001	Siamese (ethnic group)	L	L = Any other Asian background
314	296841000000102	Yemeni (ethnic group)	L	L = Any other Asian background
317	312859007	Vietnamese (ethnic group)	L	L = Any other Asian background
325	315280000	Asian - ethnic group (ethnic group)	L	L = Any other Asian background
326	315281001	Other Asian ethnic group (ethnic group)	L	L = Any other Asian background
332	32513008	Dyaks (ethnic group)	L	L = Any other Asian background
345	38361009	Koreans (ethnic group)	L	L = Any other Asian background
351	40165009	Buriats (ethnic group)	L	L = Any other Asian background
359	414551003	Japanese (ethnic group)	L	L = Any other Asian background
361	414978006	Oriental (ethnic group)	L	L = Any other Asian background
363	42632009	Andamanese (ethnic group)	L	L = Any other Asian background
364	4299001	Marathas (ethnic group)	L	L = Any other Asian background
368	44460002	Turks (ethnic group)	L	L = Any other Asian background
372	46723002	Badagas (ethnic group)	L	L = Any other Asian background
373	47250000	Bruneians (ethnic group)	L	L = Any other Asian background
378	48679001	Bogobos (ethnic group)	L	L = Any other Asian background
384	53195006	Kirghiz (ethnic group)	L	L = Any other Asian background
388	57405008	Chenchu (ethnic group)	L	L = Any other Asian background
399	63736003	Taiwanese (ethnic group)	L	L = Any other Asian background
405	67165000	Lapps (ethnic group)	L	L = Any other Asian background
411	704385002	Punjabi (ethnic group)	L	L = Any other Asian background
412	704386001	Orang asli (ethnic group)	L	L = Any other Asian background
413	704387005	Kadazan (ethnic group)	L	L = Any other Asian background
414	704388000	Melanau (ethnic group)	L	L = Any other Asian background
415	704389008	Murut (ethnic group)	L	L = Any other Asian background
416	704390004	Bajau (ethnic group)	L	L = Any other Asian background
417	704391000	Bidayuh (ethnic group)	L	L = Any other Asian background
418	704392007	Iban (ethnic group)	L	L = Any other Asian background
420	718131000000106	Nepali (ethnic group)	L	L = Any other Asian background
447	76768002	Filipinos (ethnic group)	L	L = Any other Asian background
458	81283004	Todas (ethnic group)	L	L = Any other Asian background
462	81846005	Naiars (ethnic group)	L	L = Any other Asian background
464	83365001	Thais (ethnic group)	L	L = Any other Asian background
466	83939006	Irula (ethnic group)	L	L = Any other Asian background
477	90348007	Ghashgai (ethnic group)	L	L = Any other Asian background
479	91066000	Tatars (ethnic group)	L	L = Any other Asian background
480	91191002	Oraons (ethnic group)	L	L = Any other Asian background
49	107691000000105	Caribbean - ethnic category 2001 census (finding)	M	M = Caribbean (Black or Black British)
122	976911000000101	Black or African or Caribbean or Black British: Caribbean - England and Wales ethnic category 2011 census (finding)	M	M = Caribbean (Black or Black British)
123	976921000000107	Black or African or Caribbean or Black British : Caribbean - England and Wales ethnic category 2011 census (finding)	M	M = Caribbean (Black or Black British)
154	977811000000105	Black or African or Caribbean or Black British: Caribbean - Northern Ireland ethnic category 2011 census (finding)	M	M = Caribbean (Black or Black British)
155	977821000000104	Black or African or Caribbean or Black British: Caribbean - Northern Ireland ethnic category 2011 census	M	M = Caribbean (Black or Black British)
190	978271000000103	Caribbean or Black: Caribbean, Caribbean Scottish or Caribbean British - Scotland ethnic category 2011 census (finding)	M	M = Caribbean (Black or Black British)
191	978281000000101	Caribbean or Black: Caribbean, Caribbean Scottish or Caribbean British - Scotland ethnic category 2011 census	M	M = Caribbean (Black or Black British)
192	978341000000102	Caribbean or Black: Black, Black Scottish or Black British - Scotland ethnic category 2011 census (finding)	M	M = Caribbean (Black or Black British)
193	978351000000104	Caribbean or Black: Black, Black Scottish or Black British - Scotland ethnic category 2011 census	M	M = Caribbean (Black or Black British)
220	160531006	Race: West indian (ethnic group)	M	M = Caribbean (Black or Black British)
227	185988007	Black Caribbean (ethnic group)	M	M = Caribbean (Black or Black British)
279	270460000	Black Caribbean/West India/Guyana (ethnic group)	M	M = Caribbean (Black or Black British)
282	270463003	Caribbean I./W.I./Guyana (NMO) (ethnic group)	M	M = Caribbean (Black or Black British)
294	275591005	Caribbean Island (NMO) (ethnic group)	M	M = Caribbean (Black or Black British)
295	275592003	West Indian (NMO) (ethnic group)	M	M = Caribbean (Black or Black British)
296	275593008	Guyana (NMO) (ethnic group)	M	M = Caribbean (Black or Black British)
315	309643000	Black West Indian (ethnic group)	M	M = Caribbean (Black or Black British)
316	309644006	Black Guyana (ethnic group)	M	M = Caribbean (Black or Black British)
355	413465009	Afro-Caribbean (ethnic group)	M	M = Caribbean (Black or Black British)
16	92711000000100	Somali - ethnic category 2001 census (finding)	N	N = African (Black or Black British)
18	92731000000108	Nigerian - ethnic category 2001 census (finding)	N	N = African (Black or Black British)
38	94061000000107	North African - ethnic category 2001 census (finding)	N	N = African (Black or Black British)
87	92491000000104	African - ethnic category 2001 census (finding)	N	N = African (Black or Black British)
120	976891000000104	Black or African or Caribbean or Black British: African - England and Wales ethnic category 2011 census (finding)	N	N = African (Black or Black British)
121	976901000000103	Black or African or Caribbean or Black British: African - England and Wales ethnic category 2011 census	N	N = African (Black or Black British)
152	977791000000109	Black or African or Caribbean or Black British: African - Northern Ireland ethnic category 2011 census (finding)	N	N = African (Black or Black British)
153	977801000000108	Black or African or Caribbean or Black British: African - Northern Ireland ethnic category 2011 census	N	N = African (Black or Black British)
186	978231000000100	African: African, African Scottish or African British - Scotland ethnic category 2011 census (finding)	N	N = African (Black or Black British)
187	978241000000109	African: African, African Scottish or African British - Scotland ethnic category 2011 census	N	N = African (Black or Black British)
200	10008004	Ewe (ethnic group)	N	N = African (Black or Black British)
208	11794009	Kenyans (ethnic group)	N	N = African (Black or Black British)
212	13440006	Tanganyikans (ethnic group)	N	N = African (Black or Black British)
215	14470009	Tutsi (ethnic group)	N	N = African (Black or Black British)
223	18167009	Black African (ethnic group)	N	N = African (Black or Black British)
230	185993005	Black - other African country (ethnic group)	N	N = African (Black or Black British)
242	186010002	Other African countries (NMO) (ethnic group)	N	N = African (Black or Black British)
262	1919006	Egyptians (ethnic group)	N	N = African (Black or Black British)
268	21868006	Madagascans (ethnic group)	N	N = African (Black or Black British)
273	23922002	Batutsi (ethnic group)	N	N = African (Black or Black British)
287	2720008	Hututu (ethnic group)	N	N = African (Black or Black British)
341	37474002	Ghanaians (ethnic group)	N	N = African (Black or Black British)
342	37843006	Fulani (ethnic group)	N	N = African (Black or Black British)
344	3818007	Senegalese (ethnic group)	N	N = African (Black or Black British)
347	39007007	Black Jews (ethnic group)	N	N = African (Black or Black British)
348	39764005	Bantu (ethnic group)	N	N = African (Black or Black British)
354	41076003	Mozambiquans (ethnic group)	N	N = African (Black or Black British)
371	46110004	Somalis (ethnic group)	N	N = African (Black or Black British)
381	51750002	Hottentot (ethnic group)	N	N = African (Black or Black British)
383	52075006	Congolese (ethnic group)	N	N = African (Black or Black British)
390	58047002	Barundi (ethnic group)	N	N = African (Black or Black British)
391	59366001	Ibo (ethnic group)	N	N = African (Black or Black British)
406	67439005	Msutu (ethnic group)	N	N = African (Black or Black British)
419	71176007	Pygmies (ethnic group)	N	N = African (Black or Black British)
429	72201005	Hobe (ethnic group)	N	N = African (Black or Black British)
430	72248007	Kikuyu (ethnic group)	N	N = African (Black or Black British)
443	76253004	Zulu (ethnic group)	N	N = African (Black or Black British)
448	76775001	Ugandans (ethnic group)	N	N = African (Black or Black British)
455	80528001	Xosa (ethnic group)	N	N = African (Black or Black British)
457	8124001	West Africans (ethnic group)	N	N = African (Black or Black British)
463	82174001	Shona (ethnic group)	N	N = African (Black or Black British)
465	83584002	Luo (ethnic group)	N	N = African (Black or Black British)
468	85371009	Bushmen (ethnic group)	N	N = African (Black or Black British)
472	88790004	Abyssinians (Amharas) (ethnic group)	N	N = African (Black or Black British)
473	88839008	Sudanese (ethnic group)	N	N = African (Black or Black British)
474	88934004	Nigerians (ethnic group)	N	N = African (Black or Black British)
478	90822005	Gambians (ethnic group)	N	N = African (Black or Black British)
482	9158000	Liberians (ethnic group)	N	N = African (Black or Black British)
484	870448005	Khoikhoi (ethnic group)	N	N = African (Black or Black British)
19	92741000000104	Other Black or Black unspecified - ethnic category 2001 census (finding)	P	P = Any other Black background
55	110791000000100	Black British - ethnic category 2001 census (finding)	P	P = Any other Black background
88	92501000000105	Other Black background - ethnic category 2001 census (finding)	P	P = Any other Black background
124	976931000000109	Black or African or Caribbean or Black British: other Black or African or Caribbean background - England and Wales ethnic category 2011 census (finding)	P	P = Any other Black background
125	976941000000100	Black or African or Caribbean or Black British : other black or African or Caribbean background - England and Wales ethnic category 2011 census	P	P = Any other Black background
156	977831000000102	Black or African or Caribbean or Black British: other Black or African or Caribbean background - Northern Ireland ethnic category 2011 census (finding)	P	P = Any other Black background
157	977841000000106	Black or African or Caribbean or Black British: other black or African or Caribbean background - Northern Ireland ethnic category 2011 census	P	P = Any other Black background
188	978251000000107	African: any other African - Scotland ethnic category 2011 census (finding)	P	P = Any other Black background
189	978261000000105	African: any other African - Scotland ethnic category 2011 census	P	P = Any other Black background
194	978361000000101	Caribbean or Black: any other Black or Caribbean group - Scotland ethnic category 2011 census (finding)	P	P = Any other Black background
195	978371000000108	Caribbean or Black: any other Black or Caribbean group - Scotland ethnic category 2011 census	P	P = Any other Black background
218	15086000	African American (ethnic group)	P	P = Any other Black background
228	185989004	Black, other, non-mixed origin (ethnic group)	P	P = Any other Black background
229	185990008	Black British (ethnic group)	P	P = Any other Black background
280	270461001	Black N African/Arab/Iranian (ethnic group)	P	P = Any other Black background
289	275586009	Black North African (ethnic group)	P	P = Any other Black background
290	275587000	Black Arab (ethnic group)	P	P = Any other Black background
291	275588005	Black Iranian (ethnic group)	P	P = Any other Black background
323	315240009	Black - ethnic group (ethnic group)	P	P = Any other Black background
324	315279003	Other black ethnic group (ethnic group)	P	P = Any other Black background
489	521000220104	Black Irish (ethnic group)	P	P = Any other Black background
89	92511000000107	Chinese - ethnic category 2001 census (finding)	R	R = Chinese (other ethnic group)
116	976851000000107	Asian or Asian British: Chinese - England and Wales ethnic category 2011 census (finding)	R	R = Chinese (other ethnic group)
117	976861000000105	Asian or Asian British: Chinese - England and Wales ethnic category 2011 census	R	R = Chinese (other ethnic group)
148	977751000000101	Asian or Asian British: Chinese - Northern Ireland ethnic category 2011 census (finding)	R	R = Chinese (other ethnic group)
149	977761000000103	Asian or Asian British: Chinese - Northern Ireland ethnic category 2011 census	R	R = Chinese (other ethnic group)
182	978191000000109	Asian or Asian Scottish or Asian British: Chinese - Scotland ethnic category 2011 census (finding)	R	R = Chinese (other ethnic group)
183	978201000000106	Asian or Asian Scottish or Asian British: Chinese - Scotland ethnic category 2011 census	R	R = Chinese (other ethnic group)
336	33897005	Chinese (ethnic group)	R	R = Chinese (other ethnic group)
5	92601000000109	Chinese and White - ethnic category 2001 census (finding)	S	S = Any other ethnic group
6	92611000000106	Asian and Chinese - ethnic category 2001 census (finding)	S	S = Any other ethnic group
28	93951000000106	Turkish Cypriot - ethnic category 2001 census (finding)	S	S = Any other ethnic group
39	94071000000100	Middle Eastern (excluding Israeli, Iranian and Arab) - ethnic category 2001 census (finding)	S	S = Any other ethnic group
40	94081000000103	Israeli - ethnic category 2001 census (finding)	S	S = Any other ethnic group
41	94091000000101	Kurdish - ethnic category 2001 census (finding)	S	S = Any other ethnic group
42	94101000000109	Moroccan - ethnic category 2001 census (finding)	S	S = Any other ethnic group
43	94111000000106	Latin American - ethnic category 2001 census (finding)	S	S = Any other ethnic group
45	94131000000103	Buddhist - ethnic category 2001 census (finding)	S	S = Any other ethnic group
47	94151000000105	Any other group - ethnic category 2001 census (finding)	S	S = Any other ethnic group
50	110401000000103	Turkish - ethnic category 2001 census (finding)	S	S = Any other ethnic group
72	88991000000105	Jewish - ethnic category 2001 census (finding)	S	S = Any other ethnic group
74	89011000000107	Iranian - ethnic category 2001 census (finding)	S	S = Any other ethnic group
75	89021000000101	South and Central American - ethnic category 2001 census (finding)	S	S = Any other ethnic group
76	89031000000104	Muslim - ethnic category 2001 census (finding)	S	S = Any other ethnic group
90	92521000000101	Other - ethnic category 2001 census (finding)	S	S = Any other ethnic group
128	976971000000106	Other ethnic group: any other ethnic group - England and Wales ethnic category 2011 census (finding)	S	S = Any other ethnic group
129	976981000000108	Other ethnic group: any other ethnic group - England and Wales ethnic category 2011 census	S	S = Any other ethnic group
160	977871000000100	Other ethnic group: any other ethnic group - Northern Ireland ethnic category 2011 census (finding)	S	S = Any other ethnic group
161	977881000000103	Other ethnic group: any other ethnic group - Northern Ireland ethnic category 2011 census	S	S = Any other ethnic group
198	978401000000105	Other ethnic group: any other ethnic group - Scotland ethnic category 2011 census (finding)	S	S = Any other ethnic group
199	978411000000107	Other ethnic group: any other ethnic group - Scotland ethnic category 2011 census	S	S = Any other ethnic group
202	10292001	Guamians (ethnic group)	S	S = Any other ethnic group
204	108342005	South Asian AND/OR Australian aborigine (ethnic group)	S	S = Any other ethnic group
206	113170005	Aymara (ethnic group)	S	S = Any other ethnic group
207	113171009	Coushatta (ethnic group)	S	S = Any other ethnic group
210	13233008	Flathead (ethnic group)	S	S = Any other ethnic group
219	15801006	Kapingas (ethnic group)	S	S = Any other ethnic group
222	17789004	Papuans (ethnic group)	S	S = Any other ethnic group
224	18575005	Oceanian (ethnic group)	S	S = Any other ethnic group
239	186005001	Other ethnic non-mixed (NMO) (ethnic group)	S	S = Any other ethnic group
240	186006000	British ethnic minority specified (NMO) (ethnic group)	S	S = Any other ethnic group
241	186007009	British ethnic minority unspecified (NMO) (ethnic group)	S	S = Any other ethnic group
252	186035008	New Zealand ethnic groups (ethnic group)	S	S = Any other ethnic group
253	186036009	New Zealand European (ethnic group)	S	S = Any other ethnic group
254	186037000	Other European in New Zealand (ethnic group)	S	S = Any other ethnic group
255	186039002	New Zealand Maori (ethnic group)	S	S = Any other ethnic group
256	186040000	Cook Island Maori (ethnic group)	S	S = Any other ethnic group
257	186041001	Niuean (ethnic group)	S	S = Any other ethnic group
258	186042008	Tokelauan (ethnic group)	S	S = Any other ethnic group
260	18664001	Xavante (ethnic group)	S	S = Any other ethnic group
261	19085009	Saipanese (ethnic group)	S	S = Any other ethnic group
264	20140003	Hawaiians (ethnic group)	S	S = Any other ethnic group
265	20291009	Lacandon (ethnic group)	S	S = Any other ethnic group
267	21047009	Aleuts (ethnic group)	S	S = Any other ethnic group
270	22007004	Shoshone (ethnic group)	S	S = Any other ethnic group
271	23517005	Polynesians (ethnic group)	S	S = Any other ethnic group
272	23534002	Melanesians (ethnic group)	S	S = Any other ethnic group
275	25750005	Admiralty Islanders (ethnic group)	S	S = Any other ethnic group
283	270464009	N African Arab/Iranian (NMO) (ethnic group)	S	S = Any other ethnic group
286	270467002	Turkish/Turkish Cypriot (NMO) (ethnic group)	S	S = Any other ethnic group
288	27301002	Paez (ethnic group)	S	S = Any other ethnic group
297	275594002	North African Arab (NMO) (ethnic group)	S	S = Any other ethnic group
298	275595001	Iranian (NMO) (ethnic group)	S	S = Any other ethnic group
303	275601009	Turkish (NMO) (ethnic group)	S	S = Any other ethnic group
304	275602002	Turkish Cypriot (NMO) (ethnic group)	S	S = Any other ethnic group
306	27700004	Iraqi (ethnic group)	S	S = Any other ethnic group
312	28821007	Easter Islanders (ethnic group)	S	S = Any other ethnic group
333	32873005	Bloods (ethnic group)	S	S = Any other ethnic group
334	33182009	Trukese (ethnic group)	S	S = Any other ethnic group
335	3353005	Pueblo (ethnic group)	S	S = Any other ethnic group
337	34334001	New Caledonians (ethnic group)	S	S = Any other ethnic group
338	35007000	Utes (ethnic group)	S	S = Any other ethnic group
340	3698008	Micronesians (ethnic group)	S	S = Any other ethnic group
343	38144004	Athabascans (ethnic group)	S	S = Any other ethnic group
346	38750003	Bororo (ethnic group)	S	S = Any other ethnic group
352	40182006	Gypsies (ethnic group)	S	S = Any other ethnic group
353	4073004	Palauans (ethnic group)	S	S = Any other ethnic group
360	414661004	Melanesian (ethnic group)	S	S = Any other ethnic group
362	41798002	Caroline Islanders (ethnic group)	S	S = Any other ethnic group
365	43056000	Cuna (ethnic group)	S	S = Any other ethnic group
366	43608005	Australian Aborigines (ethnic group)	S	S = Any other ethnic group
367	43890005	Dieguenos (ethnic group)	S	S = Any other ethnic group
374	47327008	Mexican Indians (ethnic group)	S	S = Any other ethnic group
375	48118002	Yapese (ethnic group)	S	S = Any other ethnic group
376	48294008	Solomon Islanders (ethnic group)	S	S = Any other ethnic group
377	48375000	Seminole (ethnic group)	S	S = Any other ethnic group
379	49202008	Gilbertese (ethnic group)	S	S = Any other ethnic group
380	50405005	Senoi (ethnic group)	S	S = Any other ethnic group
382	51827000	Oriental Jews (ethnic group)	S	S = Any other ethnic group
386	55990000	Inca (ethnic group)	S	S = Any other ethnic group
389	57539009	Navaho (ethnic group)	S	S = Any other ethnic group
392	59487007	Syrians (ethnic group)	S	S = Any other ethnic group
393	59597001	Marshallese (ethnic group)	S	S = Any other ethnic group
394	60157000	Ellice Islanders (ethnic group)	S	S = Any other ethnic group
395	62598008	Venezuelan Indians (ethnic group)	S	S = Any other ethnic group
396	63457007	Maya (ethnic group)	S	S = Any other ethnic group
397	6373008	Choco (ethnic group)	S	S = Any other ethnic group
398	63732001	New Hebrideans (ethnic group)	S	S = Any other ethnic group
402	65776006	Blackfeet (ethnic group)	S	S = Any other ethnic group
403	66406004	Huasteco (ethnic group)	S	S = Any other ethnic group
404	66920001	Amerind (ethnic group)	S	S = Any other ethnic group
407	67931002	Aztec (ethnic group)	S	S = Any other ethnic group
409	69865008	Fijian (ethnic group)	S	S = Any other ethnic group
410	69983001	Irani (ethnic group)	S	S = Any other ethnic group
428	71949006	Chippewa (ethnic group)	S	S = Any other ethnic group
431	72337002	Brazilian Indians (ethnic group)	S	S = Any other ethnic group
436	73524008	Caingang (ethnic group)	S	S = Any other ethnic group
437	73736004	Maori (ethnic group)	S	S = Any other ethnic group
438	74159009	Melanuans (ethnic group)	S	S = Any other ethnic group
439	74302004	Apache (ethnic group)	S	S = Any other ethnic group
440	75301003	Mapuche (ethnic group)	S	S = Any other ethnic group
441	75326007	Labradors (ethnic group)	S	S = Any other ethnic group
442	75704009	Toba (ethnic group)	S	S = Any other ethnic group
445	76460008	Yanomama (ethnic group)	S	S = Any other ethnic group
449	76883002	Huichol (ethnic group)	S	S = Any other ethnic group
451	77502007	Atacamenos (ethnic group)	S	S = Any other ethnic group
452	77686000	Kwakiutl (ethnic group)	S	S = Any other ethnic group
453	79434006	Quechua (ethnic group)	S	S = Any other ethnic group
460	81560001	Tongan (ethnic group)	S	S = Any other ethnic group
461	81653003	Pehuenches (ethnic group)	S	S = Any other ethnic group
469	85515006	Eskimo (ethnic group)	S	S = Any other ethnic group
470	86275006	Samoan (ethnic group)	S	S = Any other ethnic group
471	87323008	Nez PercÃ© (ethnic group)	S	S = Any other ethnic group
475	89026003	Alacaluf (ethnic group)	S	S = Any other ethnic group
481	91488008	New Britons (ethnic group)	S	S = Any other ethnic group
64	88911000000101	Irish Traveller - ethnic category 2001 census (finding)	T	T = Gypsy or Irish Traveller
65	88921000000107	Traveller - ethnic category 2001 census (finding)	T	T = Gypsy or Irish Traveller
66	88931000000109	Gypsy/Romany - ethnic category 2001 census (finding)	T	T = Gypsy or Irish Traveller
98	976671000000104	White: Gypsy or Irish Traveller - England and Wales ethnic category 2011 census (finding)	T	T = Gypsy or Irish Traveller
99	976681000000102	White: Gypsy or Irish Traveller - England and Wales ethnic category 2011 census	T	T = Gypsy or Irish Traveller
132	977371000000109	Irish Traveller - Northern Ireland ethnic category 2011 census (finding)	T	T = Gypsy or Irish Traveller
133	977381000000106	Irish Traveller - Northern Ireland ethnic category 2011 census	T	T = Gypsy or Irish Traveller
168	977971000000108	White: Gypsy or Irish Traveller - Scotland ethnic category 2011 census (finding)	T	T = Gypsy or Irish Traveller
169	977981000000105	White: Gypsy or Irish Traveller - Scotland ethnic category 2011 census	T	T = Gypsy or Irish Traveller
327	315283003	Irish traveller (ethnic group)	T	T = Gypsy or Irish Traveller
421	718958002	Roma (ethnic group)	T	T = Gypsy or Irish Traveller
423	718960000	Romanian Roma (ethnic group)	T	T = Gypsy or Irish Traveller
427	718964009	Polish Roma (ethnic group)	T	T = Gypsy or Irish Traveller
73	89001000000105	Arab - ethnic category 2001 census (finding)	W	W = Arab
126	976951000000102	Other ethnic group: Arab - England and Wales ethnic category 2011 census (finding)	W	W = Arab
127	976961000000104	Other ethnic group: Arab - England and Wales ethnic category 2011 census	W	W = Arab
158	977851000000109	Other ethnic group: Arab - Northern Ireland ethnic category 2011 census (finding)	W	W = Arab
159	977861000000107	Other ethnic group: Arab - Northern Ireland ethnic category 2011 census	W	W = Arab
196	978381000000105	Other ethnic group: Arab, Arab Scottish or Arab British - Scotland ethnic category 2011 census (finding)	W	W = Arab
197	978391000000107	Other ethnic group: Arab, Arab Scottish or Arab British - Scotland ethnic category 2011 census	W	W = Arab
476	90027003	Arabs (ethnic group)	W	W = Arab
48	1024701000000100	Ethnicity not stated (finding)	Z	Z = Not stated
91	92531000000104	Ethnic category not stated - 2001 census (finding)	Z	Z = Not stated
318	312860002	Ethnic group not given - patient refused (finding)	Z	Z = Not stated
319	312861003	Ethnic group not recorded (finding)	Z	Z = Not stated
444	763726001	Refusal by patient to provide information about ethnic group (situation)	Z	Z = Not stated
487	415226007	Race not stated (racial group)	Z	Z = Not stated
488	415794004	Unknown racial group (racial group)	Z	Z = Not stated
